# Single-cell RNA sequencing reveals immunosuppressive pathways associated with metastatic breast cancer

**DOI:** 10.1101/2024.09.25.24314388

**Authors:** Furkan Ozmen, Tugba Y. Ozmen, Aysegul Ors, Mahnaz Janghorban, Matthew J. Rames, Xi Li, Fariba Behbod, Gordon B. Mills, Hisham Mohammed

## Abstract

Metastatic breast cancer remains largely incurable, and the mechanisms underlying the transition from primary to metastatic breast cancer remain elusive. We analyzed the complex landscape of primary and metastatic breast cancer using scRNA-seq data from twenty-three female patients with either primary or metastatic disease to elucidate the genetic and molecular mechanisms underlying changes in the metastatic tumor ecosystem. We identify specific subtypes of stromal and immune cells critical to forming a pro-tumor microenvironment in metastatic lesions, including CCL2+ macrophages, cytotoxic T cells with an exhausted gene signature, and FOXP3+ regulatory T cells. Analysis of cell-cell communication highlights a marked decrease in tumor-immune cell interactions in metastatic tissues, likely strengthening the immunosuppressive microenvironment. In contrast, primary breast cancer samples displayed increased activation of the TNF-α signaling pathway via NF-kB, indicating a potential therapeutic target. Our study comprehensively characterizes the transcriptional landscape encompassing primary and metastatic breast cancer.
