## Supplementary Table 1 for "Single-cell RNA sequencing reveals immunosuppressive pathways associated with metastatic breast cancer"

### Sheet: Sheet1
*Clinical Information Related to Samples in the study
Name	Sample Name	Disease	Biopsy Location	Major Subtype	AR	ER	HER-2	PR	Multiplexed	Multiplexing_ID	Multiplexing Barcode
Sample 1	Primary_1	Primary	Breast tissue	ER+	N/A	POS	NEG	POS	No
Sample 2	Primary_2	Primary	Breast tissue	ER+	N/A	POS	EQU	POS	Yes	LIB210209HM_BC25_MC03	GTCAACTCTTTAGCG
Sample 3	Primary_3	Primary	Breast tissue	ER+	N/A	POS	EQU	NEG	No
Sample 4	Primary_4	Primary	Breast tissue	ER+	N/A	POS	NEG	POS	No
Sample 5	Primary_5	Primary	Breast tissue	ER+	N/A	POS	NEG	POS	No
Sample 6	Primary_6	Primary	Breast tissue	ER+	N/A	POS	NEG	POS	No
Sample 7	Primary_7	Primary	Breast tissue	ER+	N/A	POS	EQU	NEG	No
Sample 8	Primary_8	Primary	Breast tissue	ER+	N/A	POS	N/A	POS	Yes	LIB201112HM_Sample8_10	CAGTAGTCACGGTCA
Sample 9	Primary_9	Primary	Breast tissue	ER+	N/A	POS	N/A	POS	Yes	LIB210209HM_Sample9_11_12	TGATGGCCTATTGGG
Sample 10	Primary_10	Primary	Breast tissue	ER+	N/A	POS	N/A	POS	Yes	LIB201112HM_Sample8_10	ATTGACCCGCGTTAG
Sample 11	Primary_11	Primary	Breast tissue	ER+	N/A	POS	N/A	POS	Yes	LIB210209HM_Sample9_11_12	AGTAAGTTCAGCGTA
Sample 12	Primary_12	Primary	Breast tissue	ER+	N/A	POS	N/A	POS	Yes	LIB210209HM_Sample9_11_12	AAGTATCGTTTCGCA
Sample 13	Metastasis_1	Metastasis	Lymph Node	ER+	POS	POS	NEG	NEG	No
Sample 14	Metastasis_2	Metastasis	Mediastinum	ER+	POS	POS	EQU	NEG	No
Sample 15	Metastasis_3	Metastasis	Liver	ER+	POS	POS	NEG	NEG	Yes	LIB210209HM_BC25_MC03	TGATGGCCTATTGGG
Sample 16	Metastasis_4	Metastasis	Liver	ER+	POS	POS	NEG	NEG	No
Sample 17	Metastasis_5	Metastasis	Liver	ER+	N/A	POS	NEG	NEG	No
Sample 18	Metastasis_6	Metastasis	Lymph Node	ER+	POS	POS	NEG	NEG	No
Sample 19	Metastasis_7	Metastasis	Liver	ER+	POS	POS	EQU	NEG	No
Sample 20	Metastasis_8	Metastasis	Adrenal Gland	ER+	POS	POS	EQU	NEG	No
Sample 21	Metastasis_9	Metastasis	Bone	ER+	POS	POS	NEG	POS	No
Sample 22	Metastasis_10	Metastasis	Liver	ER+	POS	POS	EQU	NEG	No
Sample 23	Metastasis_11	Metastasis	Liver	ER+	POS	POS	NEG	NEG	No
