## Supplementary Table 2 for "Single-cell RNA sequencing reveals immunosuppressive pathways associated with metastatic breast cancer"

### Sheet: Sheet1
Sample	Number of Subclones	Number of Malignant Cells	Number of Cells per Clone
Primary_1	4	428	107
Primary_2	5	1428	285.6
Primary_3	4	176	44
Primary_4	3	14757	4919
Primary_5	3	557	185.667
Primary_6	3	911	303.667
Primary_7	1	131	131
Primary_8	2	2378	1189
Primary_9	6	5431	905.167
Primary_10	1	529	529
Primary_11	5	1914	382.8
Primary_12	4	1017	254.25
Metastasis_1	6	1501	250.167
Metastasis_2	6	2267	377.833
Metastasis_3	3	814	271.333
Metastasis_4	4	6026	1506.5
Metastasis_5	4	69	17.25
Metastasis_6	5	7301	1460.2
Metastasis_7	7	3261	465.857
Metastasis_8	5	2054	410.8
Metastasis_9	4	1632	408
Metastasis_10	2	188	94
Metastasis_11	3	333	111
	Average Number of Subclones	Average Number of Cells	Average Number of Cells per Clone
Primary Subclone Mean	3.41667	2471.42	769.679
Metastasis Subclone Mean	4.45455	2313.27	488.449
